# Antibody responses induced by trivalent inactivated influenza vaccine among pregnant and non-pregnant women in Thailand: a matched cohort study

**DOI:** 10.1101/2021.04.07.21255057

**Authors:** Sutthichai Nakphook, Jayanton Patumanond, Manash Shrestha, Kriengkrai Prasert, Malinee Chittaganpitch, Joshua A. Mott, Prabda Praphasiri

## Abstract

**Background:** We compared influenza antibody titers among vaccinated and unvaccinated pregnant and non-pregnant women.

**Methods:** During 1^st^ June – 30^th^ September 2018, four groups of cohort participants - vaccinated pregnant, unvaccinated pregnant, vaccinated non-pregnant, and unvaccinated non-pregnant women were selected by matching age, gestational age, and the week of vaccination. Serum antibody titers against each strain of 2018 Southern Hemisphere inactivated trivalent influenza vaccine (IIV3) were assessed by hemagglutination inhibition (HI) assay on Day 0 (pre-vaccination) and Day 28 (one month post-vaccination) serum samples. Geometric mean titer (GMT), GMT ratio (GMR), seroconversion (defined as ≥4 fold increase in HI titer), and seroprotection (i.e. HI titer ≥1:40) were compared across the study groups using multilevel regression analyses, controlling for previous year vaccination from medical records and baseline antibody levels.

**Results:** A total of 132 participants were enrolled in the study (33 in each of the four study groups). The baseline GMTs were similar for influenza A(H1N1), A(H3N2), and B vaccine strains among all four groups (all p-values >0.05). After one month, both vaccinated groups had significantly higher GMT, GMR, seroconversion, and seroprotection than their unvaccinated controls (all p-values <0.05). The seroconversion rate was over 60% for any strain among the vaccinated groups, with the highest (88.8%) observed against A(H1N1) in the vaccinated pregnant group. Similarly, at least 75% of the vaccinated participants developed seroprotective antibody levels against all three strains; the highest seroprotection was found against A(H3N2) at 92.6% among vaccinated non-pregnant participants. Pregnant women had similar antibody responses (post-vaccination GMT, GMR, seroconversion, and seroprotection) to non-pregnant women for all three strains of IIV3 (all p>0.05).

**Conclusions:** The 2018 seasonal IIV3 was immunogenic against all three vaccine strains and pregnancy did not seem to alter the immune response to IIV3. These findings support the current influenza vaccination recommendations for pregnant women.
