## Supplemental file for "Antibody responses induced by trivalent inactivated influenza vaccine among pregnant and non-pregnant women in Thailand: a matched cohort study"

### Sheet: Coding
data coding and data dictionary
variable	type	definition
SID	string	Identification number
flu_vac61	numeric	Influenza vaccination in year 2561 status
		0=No
		1=Yes
preg_status	numeric	Prenanacy status
		0=No
		1=Yes
Enroll_Date	numeric	Date of enrollment (dd/mm/yyyy)
age_year	numeric	Age in year
height	numeric	Height (cms)
weight	numeric	Weight (kgs)
co_mor	numeric	comorbidity
		0 = No
		1 = Yes
co_mor_name	numeric	comorbidity name (specify)
smoking	numeric	smoking status
		0 = Never smoke
		1 = Smoke till now
		2 = Smoked and stoped after preg
		3 = Other (specify)
Gravida	numeric	Gravida
GA	numeric	Gravidarum age at enroll date
previousyrvacc	numeric	Receiving influenza vaccination in previous year
		1 = yes
		0 = no
Blood col_date	numeric	First blood collection date at enrolled date (dd/mm/yyyy)
2nd Bl col_date	numeric	Second blood collection date after vaccination/enrolled date 1 month (dd/mm/yyyy)
A(H1) titer	numeric	A(H1) titer
		10= ≤ 1:10
		20 = 1:20
		40 = 1:40
		80 = 1:80
		160 = 1:160
		320 = 1:320
		640 = 1:640
		1280 = 1:1280
		2560 = 1:2560
		5120 = 1:5120
A(H3) titer	numeric	A(H3) titer
		10= ≤ 1:10
		20 = 1:20
		40 = 1:40
		80 = 1:80
		160 = 1:160
		320 = 1:320
		640 = 1:640
		1280 = 1:1280
		2560 = 1:2560
		5120 = 1:5120
BP titer	numeric	B/P titer
		10= ≤ 1:10
		20 = 1:20
		40 = 1:40
		80 = 1:80
		160 = 1:160
		320 = 1:320
		640 = 1:640
		1280 = 1:1280
		2560 = 1:2560
		5120 = 1:5120

### Sheet: Data
SID	flu_vac61	preg_status	Enroll_Date	age_year	height	weight	co_mor	co_morname	smoking	Gravida	GA	previousyrvacc	Bloodcol_date	ndBlcol_date	AH1t1	AH1t2	AH3t1	AH3t2	BPt1	BPt2
140	0	0	2561-09-20	30	164	50	0		0			0	2561-09-20	2561-10-18	10	10	10	10	20	20
150	1	0	2561-09-20	30	160	45	0		0			0	2561-09-20	2561-10-19	20	640	40	2560	10	160
033	1	1	2561-09-17	31	165	57	0		0	3	14	0	2561-09-17	2561-10-17	10	80	20	1280	10	160
154	1	0	2561-09-17	32	155	53	0		0			0	2561-09-17	2561-10-16	10	160	10	80	10	40
158	0	0	2561-09-17	30	150	48	0		0			0	2561-09-17	2561-10-16	20	20	10	10	10	10
137	1	0	2561-07-26	34	150	58	0		0			0	2561-07-26	2561-08-24	40	160	20	640	10	80
141	0	0	2561-07-26	32	165	56	0		0			0	2561-07-26	2561-08-23	10	10	10	10	10	10
017	1	1	2561-07-23	33	171	51	0		0	4	8	0	2561-07-23	2561-08-20	10	640	10	40	10	160
153	1	0	2561-08-16	29	153	80	0		0			0	2561-08-16	2561-09-14	40	160	80	320	20	80
159	0	0	2561-08-16	28	156	68	0		0			0	2561-08-16	2561-09-14	10	10	160	160	10	10
143	1	0	2561-08-16	29	154	46	0		0			0	2561-08-16	2561-09-14	10	10	20	1280	10	20
163	0	0	2561-08-16	25	165	56	0		0			0	2561-08-16	2561-09-14	40	40	10	10	10	10
022	1	1	2561-08-13	27	164	46	0		0	3	14	0	2561-08-13	2561-09-10	10	20	160	320	10	80
025	1	1	2561-08-13	28	158	58	0		0	2	12	1	2561-08-13	2561-09-10	20	20	320	320	10	20
107	1	0	2561-08-31	20	148	41	0		0			0	2561-08-31	2561-09-28	10	320	20	320	10	160
118	0	0	2561-08-31	20	160	66	0		0			0	2561-08-31	2561-09-28	40	40	40	160	10	10
103	1	0	2561-08-30	20	156	52	0		0			0	2561-08-30	2561-09-27	40	40	40	80	10	640
144	0	0	2561-08-30	20	160	45	0		0			1	2561-08-30	2561-09-27	160	160	10	10	20	20
116	0	0	2561-09-13	20	154	48	0		0			0	2561-09-13	2561-10-11	20	20	20	20	10	10
152	1	0	2561-09-13	20	150	47	0		0			0	2561-09-13	2561-10-12	10	10	10	320	10	40
038	0	1	2561-09-10	20	165	55	0		0	1	7	0	2561-09-10	2561-10-09	40	40	20	20	80	80
032	1	1	2561-09-10	20	159	45	0		0	1	13	0	2561-09-10	2561-10-09	40	160	80	640	20	320
053	0	1	2561-08-17	25	155	45	0		0	2	13	0	2561-08-17	2561-09-14	10	10	10	10	10	10
054	0	1	2561-07-27	34	154	42	0		0	3	8	0	2561-07-27	2561-08-25	10	10	10	10	10	10
059	0	1	2561-08-17	26	145	54	0		0	2	14	0	2561-08-17	2561-09-16	10	10	10	10	10	10
012	1	1	2561-06-25	23	160	49	0		0	2	7	0	2561-06-25	2561-07-24	40	640	20	80	10	160
111	1	0	2561-06-25	24	158	85	0		0			1	2561-06-25	2561-07-23	640	640	10	40	80	320
129	0	0	2561-06-25	21	162	52	0		0			0	2561-06-25	2561-07-23	10	10	10	10	10	10
115	0	0	2561-07-12	30	165	75	0		0			0	2561-07-12	2561-08-09	10	10	10	10	10	10
146	1	0	2561-07-12	32	161	74	0		0			0	2561-07-12	2561-08-10	20	20	20	20	20	20
062	0	1	2561-08-31	21	155	42	0		0	1	13	0	2561-08-31	2561-09-29	10	10	40	40	10	10
010	1	1	2561-07-09	31	167	94	0		0	1	6	1	2561-07-09	2561-08-07	40	160	40	80	20	80
023	1	1	2561-08-24	32	157	45	0		0	2	14	0	2561-08-24	2561-09-21	10	320	10	10	10	80
109	1	0	2561-08-24	34	165	68	0		0			0	2561-08-24	2561-09-23	10	320	40	320	10	80
133	0	0	2561-08-24	34	168	60	0		0			0	2561-08-24	2561-09-21	10	10	20	20	10	10
047	0	1	2561-09-10	28	160	70	0		0	2	17	0	2561-09-10	2561-10-08	10	10	40	40	10	10
030	1	1	2561-09-10	29	147	40	0		0	3	20	0	2561-09-10	2561-10-08	20	320	10	1280	20	160
106	1	0	2561-09-10	29	167	52	0		0			1	2561-09-10	2561-10-08	40	80	40	160	10	10
139	0	0	2561-09-10	28	157	58	0		0			0	2561-09-10	2561-10-08	10	10	10	10	40	40
040	0	1	2561-07-09	34	155	50	0		0	3	9	0	2561-07-09	2561-08-06	40	40	20	20	10	10
048	0	1	2561-07-23	25	165	50	0		0	3	13	0	2561-07-23	2561-08-20	40	40	20	20	10	10
148	1	0	2561-07-23	26	155	59	0		0			0	2561-07-23	2561-08-21	10	10	80	1280	10	320
162	0	0	2561-07-23	25	160	60	0		0			0	2561-07-23	2561-08-21	10	10	20	20	10	10
015	1	1	2561-07-23	27	165	60	0		0	1	11	1	2561-07-23	2561-08-20	80	160	40	80	40	80
021	0	1	2561-08-10	21	157	54	0		0	2	18	0	2561-08-10	2561-09-07	10	10	40	40	10	10
121	1	0	2561-06-14	37	165	73	0		0			1	2561-06-14	2561-07-14	80	80	20	80	40	40
136	0	0	2561-06-14	35	168	51	0		0			0	2561-06-14	2561-07-12	10	10	10	20	10	10
039	0	1	2561-08-03	17	158	50	0		0	1	14	0	2561-08-03	2561-08-31	10	10	160	160	10	10
120	0	0	2561-08-09	23	169	85	0		0			0	2561-08-09	2561-09-06	10	10	40	40	40	40
130	1	0	2561-08-09	21	163	47	0		0			0	2561-08-09	2561-09-06	20	160	10	20	10	640
149	1	0	2561-09-06	25	160	47	0		0			0	2561-09-06	2561-10-05	10	640	40	2560	10	40
161	0	0	2561-09-06	25	165	52	0		0			0	2561-09-06	2561-10-05	10	10	40	40	20	20
061	0	1	2561-09-17	30	164	48	0		0	1	22	0	2561-09-17	2561-10-17	10	10	40	40	10	10
117	0	0	2561-08-02	19	155	47	0		0			0	2561-08-02	2561-08-30	10	10	40	40	10	10
151	1	0	2561-08-02	19	160	50	0		0			0	2561-08-02	2561-08-31	20	1280	40	160	10	640
066	0	1	2561-06-11	38	150	56	0		0	5	5	0	2561-06-11	2561-07-09	10	10	40	40	10	10
018	1	1	2561-08-06	24	158	47	0		0	3	16	0	2561-08-06	2561-09-04	10	640	10	640	10	40
004	1	1	2561-06-11	39	160	65	0		0	2	8	0	2561-06-11	2561-07-09	10	320	160	5120	10	320
043	0	1	2561-08-20	29	149	50	0		0	2	16	1	2561-08-20	2561-09-17	40	40	40	40	20	20
029	1	1	2561-09-03	29	158	44	0		0	1	19	0	2561-09-03	2561-10-01	10	40	20	80	10	80
024	1	1	2561-08-20	29	155	78	0		0	2	18	0	2561-08-20	2561-09-17	10	80	80	160	10	20
131	0	0	2561-08-20	25	163	53	0		0			0	2561-08-20	2561-09-17	20	20	40	40	10	10
157	1	0	2561-08-20	29	162	65	0		0			0	2561-08-20	2561-09-18	20	20	80	80	20	20
019	1	1	2561-07-30	17	168	70	0		0	1	16	0	2561-07-30	2561-08-27	40	160	80	160	10	640
134	0	0	2561-07-19	20	165	75	0		0			0	2561-07-19	2561-08-16	40	40	40	40	10	10
142	1	0	2561-07-19	23	161	45	0		0			0	2561-07-19	2561-08-16	20	160	20	320	10	20
016	1	1	2561-07-16	21	165	49	0		0	1	12	0	2561-07-16	2561-08-13	10	1280	160	320	10	80
114	0	0	2561-07-05	21	165	55	0		0			0	2561-07-05	2561-08-02	10	10	20	20	10	10
155	1	0	2561-07-05	24	155	60	0		0			0	2561-07-05	2561-08-03	40	160	40	2560	10	160
164	0	0	2561-06-25	27	165	70	0		0			0	2561-06-25	2561-07-24	20	640	20	160	20	80
008	1	1	2561-07-02	23	154	47	0		0	1	14	0	2561-07-02	2561-07-30	20	320	40	80	20	80
138	1	0	2561-06-21	29	160	50	0		0			0	2561-06-21	2561-07-20	10	40	10	160	10	320
119	0	0	2561-06-07	21	164	48	0		0			0	2561-06-07	2561-07-05	10	10	320	320	10	10
042	0	1	2561-09-03	29	160	50	0		0	3	25	0	2561-09-03	2561-10-01	10	10	20	640	10	10
051	0	1	2561-07-06	20	155	42	0		0	2	16	0	2561-07-06	2561-08-03	10	10	40	40	10	10
101	1	0	2561-09-06	27	161	50	0		0			1	2561-09-06	2561-10-04	40	40	160	160	10	10
128	0	0	2561-09-06	29	155	57	0		0			0	2561-09-06	2561-10-04	10	10	10	10	10	10
064	0	1	2561-09-03	29	154	53	0		0	3	24	0	2561-09-03	2561-10-01	10	10	10	10	10	10
028	1	1	2561-09-03	26	153	70	0		0	1	25	0	2561-09-03	2561-10-01	10	40	10	80	20	40
050	0	1	2561-07-20	21	155	44	0		0	1	13	0	2561-07-20	2561-08-17	20	40	20	20	10	10
056	0	1	2561-08-24	34	153	49	0		0	2	24	0	2561-08-24	2561-09-22	10	10	10	10	10	10
052	0	1	2561-07-13	34	155	53	0		0	2	19	0	2561-07-13	2561-08-10	10	10	20	20	10	10
147	1	0	2561-07-13	31	160	58	0		0			0	2561-07-13	2561-08-11	10	20	20	2560	20	640
009	1	1	2561-07-13	32	162	64	0		0	3	18	0	2561-07-13	2561-08-10	10	40	40	160	20	160
145	0	0	2561-07-13	31	150	50	0		0			0	2561-07-13	2561-08-10	10	10	20	20	10	10
037	0	1	2561-06-25	24	151	40	0		0	2	13	0	2561-06-25	2561-07-23	40	40	20	20	40	40
060	0	1	2561-08-10	25	141	35	0		0	2	24	0	2561-08-10	2561-09-09	40	40	20	80	10	10
124	1	0	2561-07-05	21	163	47	0		0			0	2561-07-05	2561-08-02	10	80	20	20	20	1280
160	0	0	2561-07-05	23	157	67	0		0			0	2561-07-05	2561-08-03	10	10	20	20	10	10
102	1	0	2561-08-09	28	170	64	0		0			1	2561-08-09	2561-09-06	40	40	10	40	40	40
165	0	0	2561-08-09	25	150	61	0		0			0	2561-08-09	2561-09-07	20	20	20	20	20	20
112	1	0	2561-09-27	24	160	55	0		0			0	2561-09-27	2561-10-27	20	640	10	40	20	160
156	0	0	2561-09-27	21	160	85	0		0			0	2561-09-27	2561-10-25	20	20	80	80	160	160
031	0	1	2561-09-24	21	168	57	0		0	3	28	0	2561-09-24	2561-10-22	20	20	80	80	10	10
035	1	1	2561-09-24	23	158	60	0		0	2	32	0	2561-09-24	2561-10-22	10	10	10	320	10	160
011	1	1	2561-07-02	21	162	52	0		0	2	23	0	2561-07-02	2561-07-30	20	320	10	160	10	20
020	1	1	2561-08-06	26	164	53	0		0	1	26	0	2561-08-06	2561-09-03	20	640	10	160	10	320
013	1	1	2561-07-30	33	164	60	0		0	1	26	0	2561-07-30	2561-08-27	10	320	40	40	20	80
122	1	0	2561-07-30	32	153	57	0		0			1	2561-07-30	2561-08-29	40	40	40	40	40	80
166	0	0	2561-07-30	34	156	82	0		0			0	2561-07-30	2561-08-28	10	10	40	40	10	10
125	1	0	2561-06-14	27	166	90	0		0			0	2561-06-14	2561-07-14	40	160	10	40	10	40
108	0	0	2561-06-14	30	152	44	0		0			0	2561-06-14	2561-07-12	10	10	80	80	10	10
006	1	1	2561-06-11	28	157	50	0		0	1	20	0	2561-06-11	2561-07-09	10	160	160	160	10	160
063	0	1	2561-06-22	27	159	69	0		0	3	23	0	2561-06-22	2561-07-20	10	10	10	10	10	10
014	1	1	2561-07-16	21	152	60	0		0	2	24	0	2561-07-16	2561-08-13	10	160	160	160	10	10
126	0	0	2561-07-16	21	165	65	0		0			0	2561-07-16	2561-08-13	10	10	10	10	10	10
132	1	0	2561-07-16	22	158	44	0		0			0	2561-07-16	2561-08-13	20	320	20	160	10	80
055	0	1	2561-07-30	34	152	58	0		0	3	27	0	2561-07-30	2561-08-29	10	10	20	80	10	10
123	1	0	2561-06-18	33	165	54	0		0			0	2561-06-18	2561-07-18	10	80	40	40	10	320
110	0	0	2561-06-18	34	163	50	0		0			1	2561-06-18	2561-07-16	40	40	40	40	10	10
045	0	1	2561-06-15	27	158	60	0		0	2	27	0	2561-06-15	2561-07-15	10	10	10	10	10	10
005	1	1	2561-06-18	30	150	44	0		0	3	27	1	2561-06-18	2561-07-16	10	20	160	160	40	40
049	0	1	2561-07-06	20	160	56	0		0	1	27	0	2561-07-06	2561-08-03	10	10	320	320	10	10
044	0	1	2561-07-16	20	164	55	0		0	1	27	0	2561-07-16	2561-08-13	10	10	10	10	80	80
113	1	0	2561-06-04	17	152	40	0		0			0	2561-06-04	2561-07-04	20	640	20	1280	10	1280
127	0	0	2561-06-04	19	167	60	0		0			0	2561-06-04	2561-07-02	40	40	40	40	20	20
001	1	1	2561-06-04	18	160	50	0		0	1	28	0	2561-06-04	2561-07-02	10	640	160	320	10	640
046	0	1	2561-06-18	34	155	53	0		0	2	27	0	2561-06-18	2561-07-16	10	10	10	10	10	10
057	0	1	2561-06-04	17	164	55	0		0	1	31	0	2561-06-04	2561-07-03	20	20	10	10	20	20
105	1	0	2561-06-28	33	152	50	0		0			0	2561-06-28	2561-07-26	40	160	40	640	10	160
135	0	0	2561-06-28	34	152	51	0		0			0	2561-06-28	2561-07-26	10	10	10	20	10	10
003	1	1	2561-06-25	30	158	49	0		0	3	32	0	2561-06-25	2561-07-23	10	40	40	1280	10	80
002	1	1	2561-06-04	23	158	60	0		0	1	7	0	2561-06-04	2561-07-02	10	40	10	640	10	80
058	0	1	2561-06-08	20	155	58	0		0	3	13	0	2561-06-08	2561-07-06	20	20	40	40	20	20
104	1	0	2561-06-07	24	160	50	0		0			1	2561-06-07	2561-07-05	10	640	40	640	160	320
007	1	1	2561-06-18	25	161	87	0		0	3	14	0	2561-06-18	2561-07-16	80	1280	10	2560	10	80
065	0	1	2561-06-29	34	150	52	0		0	3	32	0	2561-06-29	2561-07-29	10	10	10	10	10	20
027	1	1	2561-08-27	20	155	55	0		0	1	7	0	2561-08-27	2561-09-24	20	640	10	80	10	80
026	1	1	2561-08-31	21	150	56	0		0	2	31	0	2561-08-31	2561-09-28	80	640	40	320	10	10
036	0	1	2561-08-31	20	155	42	0		0	2	32	0	2561-08-31	2561-09-28	10	10	20	20	10	10
034	1	1	2561-09-17	34	156	48	0		0	2	11	0	2561-09-17	2561-10-15	10	320	40	1280	10	80
041	0	1	2561-09-21	32	150	47	0		0	1	13	0	2561-09-21	2561-10-19	10	10	10	10	10	10
